# Sex-specific Axonal Conduction Velocity Development Drives Differential Changes in Frontal, Parietal, and Insular Cortices in Autism Spectrum Disorder

**DOI:** 10.1101/2025.10.28.25338995

**Authors:** Benjamin T. Newman, Haylee J. Ressa, Zachary Jacokes, James C. McPartland, Natalia M. Kleinhans, Sara Jane Webb, Abha R. Gupta, Raphael A. Bernier, Nadine Gaab, Allison Jack, T. Jason Druzgal, Kevin A. Pelphrey, John Darrell Van Horn, the GENDAAR Research Consortium

**Author notes:** These authors are co-first authors of this manuscript (Benjamin T. Newman, Haylee J. Ressa, John Darrell Van Horn).

## Abstract

Neither the neurological underpinnings of autism spectrum disorder (ASD) nor their contribution to sex differences are well understood. In previous cross-sectional studies of axonal conduction velocity, the speed of action potential transmission, was observed to be decreased in autistic individuals, and this deficiency was associated with cognitive and behavioral differences. This longitudinal study aims to better understand how changes in neuronal microstructure contribute to the developmental trajectory of individuals with ASD and specifically to sex-differences in behavior during the adolescent period. Eighty-two participants (34 ASD, 41 female) completed multi-year longitudinal behavioral and neuroimaging testing. Pubertal development significantly mediated and accelerated age-related increases in conduction velocity, with girls with autism exhibiting greater increases in cortex over time and boys exhibiting greater increases in white matter (WM). Girls with autism exhibited more rapid increases in frontal and parietal cortices while boys showed relatively higher increases in insular cortex compared to girls. Across all boys, conduction velocity increased in WM at a higher rate than girls, but increased more slowly in autistic relative to non-autistic boys. Parent-reported anxious and depressive symptomatology also increased over time in girls with autism, whereas behavioral metrics associated with ASD declined, especially in boys. Notably, conduction velocity showed significant associations with parent-reported anxious and depressive symptomatology in many of the same brain regions that showed sex-specific developmental changes. These results indicate that neurodevelopmental changes in conduction velocity may underlie sex-linked biological mechanisms and contribute to differences in behavioral expression in autistic and non-autistic development.
