## Supplemental Table 2 for "Sex-specific Axonal Conduction Velocity Development Drives Differential Changes in Frontal, Parietal, and Insular Cortices in Autism Spectrum Disorder"

Metric	Timepoint_p	Sex_p	Interaction_p	Age_p	PDS_p	IQ_p	Volume_p	Site_p
cbcl_total	0.098983688	0.73958391	0.002960362	0.002361795	5.50E-05	0.867062889	0.138436466	0.009882752
cbcl_withdrawn	0.397706139	0.771209841	0.009720221	0.227858058	0.056767135	0.659160341	0.790640142	0.641186957
cbcl_anxious	0.979113267	0.050432498	0.011239123	0.05205244	0.00694503	0.677750505	0.301660431	0.321374043
cbcl_internal	0.128834656	0.624416534	0.015658144	0.087536401	0.008966693	0.830594536	0.98037642	0.840110203
cbcl_somatic_c	0.288105172	0.97188318	0.050463867	0.468320572	0.250962332	0.165222664	0.702341739	0.99266982
cbcl_somatic_p	0.722656072	0.723010304	0.05150696	0.963977477	0.775406356	0.416947869	0.507082939	0.882629857
cbcl_thought	0.686763161	0.256421381	0.063937394	0.033509018	0.012176904	0.128290899	0.288207778	0.893410693
cbcl_aggressive	0.71111596	0.469056603	0.06718662	0.105730637	0.020873179	0.118058671	0.303820303	0.942344856
brief_p_po	0.007275554	0.314317484	0.077853325	0.002099704	0.005976931	0.774465886	0.236817422	0.07516079
cbcl_external	0.828442023	0.564645261	0.10176832	0.066035795	0.013705063	0.19171028	0.167488924	0.665954118
rrb_tscore	0.135706285	0.067803415	0.136074507	0.436261807	0.221834329	0.40079118	0.768002149	0.340312078
rrb_raw	0.179364336	0.601263373	0.143998866	0.438732973	0.191797729	0.293188996	0.940553932	0.474007573
cbcl_social_p	0.870937598	0.149910994	0.1838296	0.017304428	0.001205817	0.712313739	0.692041736	0.859962835
com_tscore	0.269670035	0.952387695	0.217667965	0.584199648	0.134879485	0.248751501	0.520779482	0.814023108
com_raw	0.564569798	0.482636317	0.237602292	0.616056829	0.120137077	0.249565072	0.650573085	0.876100048
brief_p_om	0.616745184	0.644643617	0.258277573	0.009077253	0.003328707	0.359900839	0.505193273	0.157694677
cbcl_oppositional	0.786612463	0.74752877	0.263887313	0.686834398	0.613997556	0.188891229	0.272313748	0.981110086
brief_p_inhibit	0.131070473	0.672164993	0.398354741	0.258255845	0.242107078	0.653199081	0.053819311	0.246649542
brief_p_wm	0.143384088	0.349227223	0.415113766	2.75E-05	2.90E-04	0.522649226	0.960561729	0.002574211
brief_p_monitor	0.401255974	0.263306318	0.446534947	7.17E-04	0.007169074	0.790310945	0.344084482	0.321667661
srs2_rawscore	0.484645544	0.510869484	0.453646242	0.722531738	0.491717989	0.7621261	0.24654363	0.179718879
awr_tscore	0.232585963	0.538640083	0.453712159	0.107441276	0.031031976	0.433984876	0.75771724	0.283410491
brief_p_shift	0.874062433	0.647928508	0.467045824	0.03275524	0.098669516	0.449622953	0.668893709	0.14941254
awr_raw	0.293087155	0.869110304	0.4748051	0.098793273	0.023210734	0.42884951	0.848513284	0.387104264
vi_socializationdomain	0.600866249	0.412899514	0.494971677	0.177996047	0.685117918	0.328790858	0.618975449	0.148756679
cbcl_attention	0.555023449	0.359519734	0.504749975	0.089917325	0.003887298	0.725251101	0.204055082	0.599086147
brief_p_gec	0.099863148	0.698876822	0.586306749	9.51E-04	0.002532877	0.872501552	0.398733158	0.039222084
brief_p_mi	0.041157393	0.3409132	0.61261798	1.36E-05	1.55E-05	0.660774351	0.108861035	0.073095244
brief_p_bri	0.130063475	0.953129243	0.637381103	0.083443934	0.166986092	0.751215062	0.496337191	0.099811788
cbcl_rulebreak	0.504152194	0.683223905	0.68196167	0.501131884	0.149635153	0.535514083	0.054386725	0.899475279
mot_raw	0.394772722	0.723078138	0.687160828	0.117218952	0.543479907	0.039590818	0.737609836	0.49395259
vi_communicationdomain	0.082836576	0.114354641	0.782375343	0.001744187	0.460182119	0.006173096	0.787616593	0.06691596
srs2_tscore	0.513554713	0.789411799	0.789831445	0.138995861	0.210715878	0.90162589	0.338769362	0.236256292
vi_livingskillsdomain	0.499856959	0.097897915	0.80330946	5.50E-04	0.075794143	0.253228086	0.981691085	0.411459892
cog_raw	0.216781084	0.812393861	0.878116308	0.53090473	0.315195972	0.002526753	0.864635072	0.192344272
brief_p_initiate	0.26966844	0.472736247	0.937439196	0.010824836	0.010781246	0.764628792	0.49667824	0.256031867
cbcl_adhd	0.256535941	0.417878731	0.939110377	0.030927158	0.02425686	0.538403278	0.235962743	0.204032782
mot_tscore	0.371753165	0.710041422	0.962792604	0.104588971	0.543718638	0.030309162	0.572081	0.576678499
cog_tscore	0.154270282	0.587781413	0.963484018	0.49536702	0.32449082	0.001526636	0.922884832	0.174628912
brief_p_ec	0.216128968	0.866328472	0.996980027	0.016066418	0.021887535	0.678197942	0.312932838	0.262494993
